# A general theory for infectious disease dynamics

**DOI:** 10.1101/2022.09.12.22278744

**Authors:** Giuseppe Carbone, Ilario De Vincenzo

## Abstract

We present a general theory of infection spreading, which directly follows from conservation laws and takes as inputs the probability density functions of latent times. The derivation of the theory substantially differs from Kermack and McKendrick (1927) argument, which instead was based on the concept of removal rates. We demonstrate the formal equivalence of the two approaches, but our theory provides a clear interpretation of the kernels of the integro-differential equations governing the infection spreading in terms of survival function of the latent times distributions. This aspect was never captured before. Real distributions of latent times can be, then, employed, thus overcoming the limitations of standard SIR, SEIR and other similar models, which implicitly make use of exponential or exponential-related distributions. SIR and SEIR-type models are, in fact, a subclass of the theory here presented. We show that beside the infection rate *ν*, the joint probability density function *p*_EI_ (*τ, τ*_1_) of latent times in the exposed and infectious compartments governs the infection spreading. Assuming that the number of infected individuals is negligible compare to the entire population, we were able to study the stability of the dynamical system and provide the general solution of equations in terms characteristic functions of the probability distribution of latent times. We present asymptotic solutions for the case *R*_0_ = 1 and demonstrate that the moments of the latent times distribution govern the rate of disease spreading in this case. The present theory is employed to simulate the diffusion of COVID-19 infection in Italy during the first 120 days. The estimated value of the basic reproduction number is *R*_0_ ≈ 3.5, in very good agreement with existing data.
