## Supplementary material for "A general theory for infectious disease dynamics": Real Data Covid Italy

### Sheet: Foglio1
url: https://opendatadpc.maps.arcgis.com/apps/dashboards/b0c68bce2cce478eaac82fe38d4138b1
da a	stato	ricoverati_con_sintomi	terapia_intensiva	totale_ospedalizzati	isolamento_domiciliare	totale_positivi	variazione_totale_positivi	nuovi_positivi	dimessi_guariti	deceduti	casi_da_sospetto_diagnostico	casi_da_screening	totale casi ricalc	totale_casi	tamponi	casi_testati	note
2020-02-24 18:00:00	ITA	101	26	127	94	221	0	221	1	7			229	229	4324
2020-02-25 18:00:00	ITA	114	35	150	162	311	90	93	1	10			322	322	8623
2020-02-26 18:00:00	ITA	128	36	164	221	385	74	78	3	12			400	400	9587
2020-02-27 18:00:00	ITA	248	56	304	284	588	203	250	45	17			650	650	12014
2020-02-28 18:00:00	ITA	345	64	409	412	821	233	238	46	21			888	888	15695
2020-02-29 18:00:00	ITA	401	105	506	543	1049	228	240	50	29			1128	1128	18661
2020-03-01 18:00:00	ITA	639	140	779	798	1577	528	566	83	34			1694	1694	21127
2020-03-02 18:00:00	ITA	742	166	908	927	1835	258	342	149	52			2036	2036	23345
2020-03-03 18:00:00	ITA	1034	229	1263	1000	2263	428	466	160	79			2502	2502	25856
2020-03-04 18:00:00	ITA	1346	295	1641	1065	2706	443	587	276	107			3089	3089	29837
2020-03-05 18:00:00	ITA	1790	351	2141	1155	3296	590	769	414	148			3858	3858	32362
2020-03-06 18:00:00	ITA	2394	462	2856	1060	3916	620	778	523	197			4636	4636	36359
2020-03-07 18:00:00	ITA	2651	567	3218	1843	5061	1145	1247	589	233			5883	5883	42062		pd-IT-0003
2020-03-08 18:00:00	ITA	3557	650	4207	2180	6387	1326	1492	622	366			7375	7375	49937
2020-03-09 18:00:00	ITA	4316	733	5049	2936	7985	1598	1797	724	463			9172	9172	53826
2020-03-10 18:00:00	ITA	5038	877	5915	2599	8514	529	977	1004	631			10149	10149	60761		pd-IT-0005
2020-03-11 18:00:00	ITA	5838	1028	6866	3724	10590	2076	2313	1045	827			12462	12462	73154		nd-IT-0002
2020-03-12 18:00:00	ITA	6650	1153	7803	5036	12839	2249	2651	1258	1016			15113	15113	86011
2020-03-13 18:00:00	ITA	7426	1328	8754	6201	14955	2116	2547	1439	1266			17660	17660	97488
2020-03-14 18:00:00	ITA	8372	1518	9890	7860	17750	2795	3497	1966	1441			21157	21157	109170
2020-03-15 18:00:00	ITA	9663	1672	11335	9268	20603	2853	3590	2335	1809			24747	24747	124899
2020-03-16 18:00:00	ITA	11025	1851	12876	10197	23073	2470	3233	2749	2158			27980	27980	137962		nd-IT-0004;nd-IT-0006
2020-03-18 18:00:00	ITA	12894	2060	14954	11108	26062	2989	3526	2941	2503			31506	31506	148657		nd-IT-0009
2020-03-18 18:00:00	ITA	14363	2257	16620	12090	28710	2648	4207	4025	2978			35713	35713	165541		nd-IT-0012;nd-IT-0014
2020-03-19 18:00:00	ITA	15757	2498	18255	14935	33190	4480	5322	4440	3405			41035	41035	182777
2020-03-20 18:00:00	ITA	16020	2655	18675	19185	37860	4670	5986	5129	4032			47021	47021	206886
2020-03-21 18:00:00	ITA	17708	2857	20565	22116	42681	4821	6557	6072	4825			53578	53578	233222
2020-03-22 18:00:00	ITA	19846	3009	22855	23783	46638	3957	5560	7024	5476			59138	59138	258402
2020-03-23 18:00:00	ITA	20692	3204	23896	26522	50418	3780	4789	7432	6077			63927	63927	275468
2020-03-24 18:00:00	ITA	21937	3396	25333	28697	54030	3612	5249	8326	6820			69176	69176	296964
2020-03-25 18:00:00	ITA	23112	3489	26601	30920	57521	3491	5210	9362	7503			74386	74386	324445
2020-03-26 18:00:00	ITA	24753	3612	28365	33648	62013	4492	6153	10361	8165			80539	80539	361060		pd-IT-0007
2020-03-27 18:00:00	ITA	26029	3732	29761	36653	66414	4401	5959	10950	9134			86498	86498	394079
2020-03-28 18:00:00	ITA	26676	3856	30532	39533	70065	3651	5974	12384	10023			92472	92472	429526
2020-03-29 18:00:00	ITA	27386	3906	31292	42588	73880	3815	5217	13030	10779			97689	97689	454030		pd-IT-0009
2020-03-30 18:00:00	ITA	27795	3981	31776	43752	75528	1648	4050	14620	11591			101739	101739	477359
2020-03-31 18:00:00	ITA	28192	4023	32215	45420	77635	2107	4053	15729	12428			105792	105792	506968
2020-04-01 18:00:00	ITA	28403	4035	32438	48134	80572	2937	4782	16847	13155			110574	110574	541423
2020-04-02 18:00:00	ITA	28540	4053	32593	50456	83049	2477	4668	18278	13915			115242	115242	581232
2020-04-03 18:00:00	ITA	28741	4068	32809	52579	85388	2339	4585	19758	14681			119827	119827	619849
2020-04-04 18:00:00	ITA	29010	3994	33004	55270	88274	2886	4805	20996	15362			124632	124632	657224
2020-04-05 18:00:00	ITA	28949	3977	32926	58320	91246	2972	4316	21815	15887			128948	128948	691461
2020-04-06 18:00:00	ITA	28976	3898	32874	60313	93187	1941	3599	22837	16523			132547	132547	721732
2020-04-07 18:00:00	ITA	28718	3792	32510	61557	94067	880	3039	24392	17127			135586	135586	755445
2020-04-08 18:00:00	ITA	28485	3693	32178	63084	95262	1195	3836	26491	17669			139422	139422	807125
2020-04-09 18:00:00	ITA	28399	3605	32004	64873	96877	1615	4204	28470	18279			143626	143626	853369
2020-04-10 18:00:00	ITA	28242	3497	31739	66534	98273	1396	3951	30455	18849			147577	147577	906864		pd-IT-0011
2020-04-11 18:00:00	ITA	28144	3381	31525	68744	100269	1996	4694	32534	19468			152271	152271	963473
2020-04-12 18:00:00	ITA	27847	3343	31190	71063	102253	1984	4092	34211	19899			156363	156363	1010193		dc-IT-0003
2020-04-13 18:00:00	ITA	28023	3260	31283	72333	103616	1363	3153	35435	20465			159516	159516	1046910
2020-04-14 18:00:00	ITA	28011	3186	31197	73094	104291	675	2972	37130	21067			162488	162488	1073689
2020-04-15 18:00:00	ITA	27643	3079	30722	74696	105418	1127	2667	38092	21645			165155	165155	1117404		dc-IT-0005
2020-04-16 18:00:00	ITA	26893	2936	29829	76778	106607	1189	3786	40164	22170			168941	168941	1178403
2020-04-18 18:00:00	ITA	25786	2812	28598	78364	106962	355	3493	42727	22745			172434	172434	1244108
2020-04-18 18:00:00	ITA	25007	2733	27740	80031	107771	809	3491	44927	23227			175925	175925	1305833
2020-04-19 18:00:00	ITA	25033	2635	27668	80589	108257	486	3047	47055	23660			178972	178972	1356541	935310
2020-04-20 18:00:00	ITA	24906	2573	27479	80758	108237	-20	2256	48877	24114			181228	181228	1398024	943151	dc-IT-0007
2020-04-21 18:00:00	ITA	24134	2471	26605	81104	107709	-528	2729	51600	24648			183957	183957	1450150	971246	pd-IT-0013
2020-04-22 18:00:00	ITA	23805	2384	26189	81510	107699	-10	3370	54543	25085			187327	187327	1513251	1015494
2020-04-23 18:00:00	ITA	22871	2267	25138	81710	106848	-851	2646	57576	25549			189973	189973	1579909	1052577	pd-IT-0015;pd-IT-0017
2020-04-24 18:00:00	ITA	22068	2173	24241	82286	106527	-321	3021	60498	25969			192994	192994	1642356	1147850	dc-IT-0009;dc-IT-0011
2020-04-25 18:00:00	ITA	21533	2102	23635	82212	105847	-680	2357	63120	26384			195351	195351	1707743	1186526
2020-04-26 18:00:00	ITA	21372	2009	23381	82722	106103	256	2324	64928	26644			197675	197675	1757659	1210639	dc-IT-0013
2020-04-27 18:00:00	ITA	20353	1956	22309	83504	105813	-290	1739	66624	26977			199414	199414	1789662	1237317
2020-04-28 18:00:00	ITA	19723	1863	21586	83619	105205	-608	2091	68941	27359			201505	201505	1846934	1274871
2020-04-29 18:00:00	ITA	19210	1795	21005	83652	104657	-548	2086	71252	27682			203591	203591	1910761	1313460
2020-04-30 18:00:00	ITA	18149	1694	19843	81708	101551	-3106	1872	75945	27967			205463	205463	1979217	1354901
2020-05-01 18:00:00	ITA	17569	1578	19147	81796	100943	-608	1965	78249	28236			207428	207428	2053425	1398633	dc-IT-0015
2020-05-02 18:00:00	ITA	17357	1539	18896	81808	100704	-239	1900	79914	28710			209328	209328	2108837	1429864	dc-IT-0017
2020-05-03 18:00:00	ITA	17242	1501	18743	81436	100179	-525	1389	81654	28884			210717	210717	2153772	1456911
2020-05-04 18:00:00	ITA	16823	1479	18302	81678	99980	-199	1221	82879	29079			211938	211938	2191403	1479910	dc-IT-0019
2020-05-05 18:00:00	ITA	16270	1427	17697	80770	98467	-1513	1075	85231	29315			213013	213013	2246666	1512121
2020-05-06 18:00:00	ITA	15769	1333	17102	74426	91528	-6939	1444	93245	29684			214457	214457	2310929	1549892	dc-IT-0021
2020-05-07 18:00:00	ITA	15174	1311	16485	73139	89624	-1904	1401	96276	29958			215858	215858	2381288	1563557	dc-IT-0023
2020-05-08 18:00:00	ITA	14636	1168	15804	72157	87961	-1663	1327	99023	30201			217185	217185	2445063	1608985	dc-IT-0025
2020-05-09 18:00:00	ITA	13834	1034	14868	69974	84842	-3119	1083	103031	30395			218268	218268	2514234	1645076
2020-05-10 18:00:00	ITA	13618	1027	14645	68679	83324	-1518	802	105186	30560			219070	219070	2565912	1676460
2020-05-11 18:00:00	ITA	13539	999	14538	67950	82488	-836	744	106587	30739			219814	219814	2606652	1702283
2020-05-12 18:00:00	ITA	12865	952	13817	67449	81266	-1222	1402	109039	30911			221216	221216	2673655	1741903	dc-IT-0027
2020-05-13 18:00:00	ITA	12172	893	13065	65392	78457	-2809	888	112541	31106			222104	222104	2735628	1778952
2020-05-14 18:00:00	ITA	11453	855	12308	64132	76440	-2017	992	115288	31368			223096	223096	2807504	1820083	dc-IT-0029
2020-05-15 18:00:00	ITA	10792	808	11600	60470	72070	-4370	789	120205	31610			223885	223885	2875680	1859110	dc-IT-0031
2020-05-16 18:00:00	ITA	10400	775	11175	59012	70187	-1883	875	122810	31763			224760	224760	2944859	1899767
2020-05-18 18:00:00	ITA	10311	762	11073	57278	68351	-1836	675	125176	31908			225435	225435	3004960	1933272
2020-05-18 18:00:00	ITA	10207	749	10956	55597	66553	-1798	451	127326	32007			225886	225886	3041366	1959373	pd-IT-0019
2020-05-19 18:00:00	ITA	9991	716	10707	54422	65129	-1424	813	129401	32169			226699	226699	3104524	1999599	dc-IT-0033
2020-05-20 18:00:00	ITA	9624	676	10300	52452	62752	-2377	665	132282	32330			227364	227364	3171719	2038216
2020-05-21 18:00:00	ITA	9269	640	9909	51051	60960	-1792	642	134560	32486			228006	228006	3243398	2078860
2020-05-22 18:00:00	ITA	8957	595	9552	49770	59322	-1638	652	136720	32616			228658	228658	3318778	2121847
2020-05-23 18:00:00	ITA	8695	572	9267	48485	57752	-1570	669	138840	32735			229327	229327	3391188	2164426
2020-05-24 18:00:00	ITA	8613	553	9166	47428	56594	-1158	531	140479	32785			229858	229858	3447012	2198632	pd-IT-0021
2020-05-25 18:00:00	ITA	8185	541	8726	46574	55300	-1294	300	141981	32877			230158	230158	3482253	2219308	dc-IT-0035
2020-05-26 18:00:00	ITA	7917	521	8438	44504	52942	-2358	397	144658	32955			230555	230555	3539927	2253252
2020-05-27 18:00:00	ITA	7729	505	8234	42732	50966	-1976	584	147101	33072			231139	231139	3607251	2290551
2020-05-28 18:00:00	ITA	7379	489	7868	40118	47986	-2980	593	150604	33142			231732	231732	3683144	2330389
2020-05-29 18:00:00	ITA	7094	475	7569	38606	46175	-1811	516	152844	33229			232248	232248	3755279	2368622	dc-IT-0037
2020-05-30 18:00:00	ITA	6680	450	7130	36561	43691	-2484	416	155633	33340			232664	232664	3824621	2404673	nd-IT-0016
2020-05-31 18:00:00	ITA	6387	435	6822	35275	42097	-1594	355	157507	33415			233019	233019	3878739	2433621	pd-IT-0023
2020-06-01 18:00:00	ITA	6099	424	6523	34844	41367	-730	178	158355	33475			233197	233197	3910133	2451674
2020-06-02 18:00:00	ITA	5916	408	6324	33569	39893	-1474	318	160092	33530			233515	233515	3962292	2477302
2020-06-03 18:00:00	ITA	5742	353	6095	33202	39297	-596	321	160938	33601			233836	233836	3999591	2497337
2020-06-04 18:00:00	ITA	5503	338	5841	32588	38429	-868	177	161895	33689			234013	234013	4049544	2524788	dc-IT-0039
2020-06-05 18:00:00	ITA	5301	316	5617	31359	36976	-1453	518	163781	33774			234531	234531	4114572	2565258
2020-06-06 18:00:00	ITA	5002	293	5295	30582	35877	-1099	270	165078	33846			234801	234801	4187057	2599294
2020-06-07 18:00:00	ITA	4864	287	5151	30111	35262	-615	197	165837	33899			234998	234998	4236535	2627188
2020-06-08 18:00:00	ITA	4729	283	5012	29718	34730	-532	280	166584	33964			235278	235278	4263647	2643489
2020-06-09 18:00:00	ITA	4581	263	4844	28028	32872	-1858	283	168646	34043			235561	235561	4318650	2675689	dc-IT-0041;dc-IT-0043
2020-06-10 18:00:00	ITA	4320	249	4569	27141	31710	-1162	202	169939	34114			235763	235763	4381349	2713554
2020-06-11 18:00:00	ITA	4131	236	4367	26270	30637	-1073	379	171338	34167			236142	236142	4443821	2746545
2020-06-12 18:00:00	ITA	3893	227	4120	24877	28997	-1640	163	173085	34223			236305	236305	4514441	2784196	dc-IT-0045;dc-IT-0047
2020-06-13 18:00:00	ITA	3747	220	3967	23518	27485	-1512	346	174865	34301			236651	236651	4564191	2817076	dc-IT-0049
2020-06-14 18:00:00	ITA	3594	209	3803	22471	26274	-1211	338	176370	34345			236989	236989	4620718	2846621
2020-06-15 18:00:00	ITA	3489	207	3696	22213	25909	-365	303	177010	34371			237292	237290	4648825	2864084	dc-IT-0051
2020-06-16 18:00:00	ITA	3301	177	3478	21091	24569	-1340	210	178526	34405			237502	237500	4695707	2891846
2020-06-18 18:00:00	ITA	3113	163	3276	20649	23925	-644	329	179455	34448			237831	237828	4773408	2925803	dc-IT-0053
2020-06-18 18:00:00	ITA	2867	168	3035	20066	23101	-824	333	180544	34514			238164	238159	4831562	2958724	dc-IT-0055
2020-06-19 18:00:00	ITA	2632	161	2793	18750	21543	-1558	251	181907	34561			238415	238011	4889103	2987294	dc-IT-0057;dc-IT-0059
2020-06-20 18:00:00	ITA	2474	152	2626	18586	21212	-331	262	182453	34610			238677	238275	4943825	3017169	dc-IT-0061;dc-IT-0063
2020-06-21 18:00:00	ITA	2314	148	2462	18510	20972	-240	224	182893	34634			238901	238499	4984370	3041750
2020-06-22 18:00:00	ITA	2038	127	2165	18472	20637	-335	218	183426	34657			239119	238720	5013342	3057902	dc-IT-0065
2020-06-23 18:00:00	ITA	1853	115	1968	17605	19573	-1064	122	184585	34675			239241	238833	5053827	3081127	dc-IT-0067;dc-IT-0069
2020-06-24 18:00:00	ITA	1610	107	1717	16938	18655	-918	190	186111	34644			239431	239410	5107093	3111364	dc-IT-0071
2020-06-25 18:00:00	ITA	1515	103	1618	16685	18303	-352	296	186725	34678	223905	15801	239727	239706	5163154	3140785
2020-06-26 18:00:00	ITA	1356	105	1461	16177	17638	-665	259	187615	34708	223440	16521	239986	239961	5215922	3169116
2020-06-27 18:00:00	ITA	1260	97	1357	15479	16836	-802	175	188584	34716	223262	16874	240161	240136	5277273	3198837
2020-06-28 18:00:00	ITA	1160	98	1258	15423	16681	-155	174	188891	34738	223272	17038	240335	240310	5314619	3220020
2020-06-29 18:00:00	ITA	1120	96	1216	15280	16496	-185	126	189196	34744	223254	17182	240461	240436	5341837	3235504
2020-06-30 18:00:00	ITA	1090	93	1183	14380	15563	-933	142	190248	34767	222901	17677	240603	240578	5390110	3263975
2020-07-01 18:00:00	ITA	1025	87	1112	14143	15255	-308	187	190717	34788	222564	18196	240790	240760	5445476	3293300
2020-07-02 18:00:00	ITA	963	82	1045	14015	15060	-195	201	191083	34818	222464	18497	240991	240961	5498719	3322447
2020-07-03 18:00:00	ITA	956	79	1035	13849	14884	-176	223	191467	34833	222430	18754	241214	241184	5548815	3348127
2020-07-04 18:00:00	ITA	940	71	1011	13610	14621	-263	235	191944	34854	222324	19095	241449	241419	5600826	3377073
2020-07-05 18:00:00	ITA	C	74	1019	13623	14642	21	192	192108	34861	222368	19243	241641	241611	5638288	3398239
2020-07-06 18:00:00	ITA	946	72	1018	13691	14709	67	208	192241	34869	222410	19409	241849	241819	5660454	3412010
2020-07-07 18:00:00	ITA	940	70	1010	13232	14242	-467	138	192815	34899	222292	19664	241987	241956	5703673	3434500
2020-07-08 18:00:00	ITA	899	71	970	12625	13595	-647	193	193640	34914	222145	20004	242180	242149	5754116	3463179
2020-07-09 18:00:00	ITA	871	69	940	12519	13459	-136	229	193978	34926	222106	20257	242409	242363	5806668	3493126
2020-07-10 18:00:00	ITA	844	65	909	12519	13428	-31	276	194273	34938	222079	20560	242685	242639	5854621	3520377
2020-07-11 18:00:00	ITA	826	67	893	12410	13303	-125	188	194579	34945	221994	20833	242873	242827	5900552	3545826
2020-07-12 18:00:00	ITA	776	68	844	12335	13179	-124	234	194928	34954	222036	21025	243107	243061	5938811	3568887
2020-07-13 18:00:00	ITA	768	65	833	12324	13157	-22	169	195106	34967	222074	21156	243276	243230	5962744	3582893
2020-07-14 18:00:00	ITA	777	60	837	12082	12919	-238	114	195441	34984	222053	21291	243390	243344	6004611	3607115
2020-07-15 18:00:00	ITA	797	57	854	11639	12493	-426	163	196016	34997	222075	21431	243553	243506	6053060	3635507
2020-07-16 18:00:00	ITA	750	53	803	11670	12473	-20	230	196246	35017	222079	21657	243783	243736	6103492	3663596
2020-07-17 18:00:00	ITA	771	50	821	11635	12456	-17	233	196483	35028	222072	21895	244016	243967	6154259	3692257
2020-07-18 18:00:00	ITA	757	50	807	11561	12368	-88	249	196806	35042	222138	22078	244265	244216	6202524	3719826
2020-07-19 18:00:00	ITA	743	49	792	11648	12440	72	219	196949	35045	222180	22254	244484	244434	6238049	3740447
2020-07-20 18:00:00	ITA	745	47	792	11612	12404	-36	190	197162	35058	222212	22412	244674	244624	6262302	3754568
2020-07-21 18:00:00	ITA	732	49	781	11467	12248	-156	129	197431	35073	222232	22520	244803	244752	6305412	3778483
2020-07-22 18:00:00	ITA	724	48	772	11550	12322	74	282	197628	35082	222220	22812	245085	245032	6354730	3807771
2020-07-23 18:00:00	ITA	713	49	762	11642	12404	82	306	197842	35092	222279	23059	245391	245338	6415041	3840789
2020-07-24 18:00:00	ITA	713	46	759	11542	12301	-103	252	198192	35097	222294	23296	245643	245590	6468375	3869759
2020-07-25 18:00:00	ITA	731	41	772	11670	12442	141	275	198320	35102	222348	23516	245918	245864	6520046	3897818
2020-07-26 18:00:00	ITA	735	44	779	11786	12565	123	255	198446	35107	222382	23736	246173	246118	6560572	3922995
2020-07-27 18:00:00	ITA	740	45	785	11796	12581	16	170	198593	35112	222442	23844	246343	246286	6586123	3942369
2020-07-28 18:00:00	ITA	749	40	789	11820	12609	28	212	198756	35123	222473	24015	246555	246488	6634293	3967710
2020-07-29 18:00:00	ITA	731	38	769	11847	12616	7	289	199031	35129	222569	24207	246844	246776	6690311	3998585
2020-07-30 18:00:00	ITA	748	47	795	11435	12230	-386	386	199796	35132	222720	24438	247230	247158	6752169	4031981
2020-07-31 18:00:00	ITA	716	41	757	11665	12422	192	379	199974	35141	222744	24793	247609	247537	6813113	4061667
2020-08-01 18:00:00	ITA	705	43	748	11709	12457	35	295	200229	35146	222815	25017	247904	247832	6873496	4093572
2020-08-02 18:00:00	ITA	708	42	750	11706	12456	-1	239	200460	35154	222877	25193	248143	248070	6916765	4118068
2020-08-03 18:00:00	ITA	734	41	775	11699	12474	18	159	200589	35166	222891	25338	248302	248229	6940801	4131535
2020-08-04 18:00:00	ITA	761	41	802	11680	12482	8	190	200766	35171	222954	25465	248492	248419	6984589	4155026
2020-08-05 18:00:00	ITA	764	41	805	11841	12646	164	384	200976	35181	223044	25759	248876	248803	7041040	4184765
2020-08-06 18:00:00	ITA	762	42	804	11890	12694	48	402	201323	35187	223113	26091	249278	249204	7099713	4216934
2020-08-07 18:00:00	ITA	779	42	821	12103	12924	230	552	201642	35190	223201	26555	249830	249756	7158909	4247326
2020-08-08 18:00:00	ITA	771	43	814	12139	12953	29	347	201947	35203	223232	26871	250177	250103	7212207	4273957
2020-08-09 18:00:00	ITA	763	45	808	12455	13263	310	463	202098	35205	223440	27126	250640	250566	7249844	4296730
2020-08-10 18:00:00	ITA	779	46	825	12543	13368	105	259	202248	35209	223556	27269	250899	250825	7276276	4307634
2020-08-11 18:00:00	ITA	801	49	850	12711	13561	193	412	202461	35215	223674	27563	251311	251237	7316918	4329697
2020-08-12 18:00:00	ITA	779	53	832	12959	13791	230	481	202697	35225	223844	27869	251792	251713	7369576	4357027
2020-08-13 18:00:00	ITA	786	55	841	13240	14081	290	523	202923	35231	224058	28177	252315	252235	7420764	4382656
2020-08-14 18:00:00	ITA	771	56	827	13422	14249	168	574	203326	35234	224319	28490	252889	252809	7467487	4407524
2020-08-15 18:00:00	ITA	764	55	819	13587	14406	157	629	203640	35392	224521	28917	253518	253438	7520610	4433461
2020-08-16 18:00:00	ITA	787	56	843	13890	14733	327	479	203786	35396	224694	29221	253997	253915	7557417	4455931
2020-08-17 18:00:00	ITA	810	58	868	13999	14867	134	320	203968	35400	224812	29423	254317	254235	7588083	4477310
2020-08-18 18:00:00	ITA	843	58	901	14188	15089	222	403	204142	35405	224974	29662	254720	254636	7642059	4509997
2020-08-19 18:00:00	ITA	866	66	932	14428	15360	271	642	204506	35412	225215	30063	255362	255278	7713154	4551287
2020-08-20 18:00:00	ITA	883	68	951	15063	16014	654	845	204686	35418	225516	30602	256207	256118	7790596	4600949
2020-08-21 18:00:00	ITA	919	69	988	15690	16678	664	947	204960	35427	225880	31185	257154	257065	7862592	4645892
2020-08-22 18:00:00	ITA	924	64	988	16515	17503	825	1071	205203	35430	226320	31816	258225	258136	7940266	4692505
2020-08-23 18:00:00	ITA	971	69	1040	17398	18438	935	1210	205470	35437	226810	32535	259435	259345	8007637	4739968
2020-08-24 18:00:00	ITA	1045	65	1110	18085	19195	757	953	205662	35441	227128	33170	260388	260298	8053551	4773326
2020-08-25 18:00:00	ITA	1058	66	1124	18590	19714	519	878	206015	35445	227292	33882	261266	261174	8125892	4819124
2020-08-26 18:00:00	ITA	1055	69	1124	19629	20753	1039	1367	206329	35458	227723	34817	262633	262540	8219421	4877178
2020-08-27 18:00:00	ITA	1131	67	1198	20734	21932	1179	1411	206554	35463	228123	35826	264044	263949	8313445	4934818
2020-08-28 18:00:00	ITA	1178	74	1252	21783	23035	1103	1462	206902	35472	228553	36856	265506	265409	8410510	4999953
2020-08-29 18:00:00	ITA	1168	79	1247	22909	24156	1121	1444	207224	35473	229002	37851	266950	266853	8509618	5064247
2020-08-30 18:00:00	ITA	1251	86	1337	23868	25205	1049	1365	207536	35477	229527	38691	268315	268218	8586341	5117788
2020-08-31 18:00:00	ITA	1288	94	1382	24696	26078	873	996	207653	35483	229832	39382	269311	269214	8644859	5160371
2020-09-01 18:00:00	ITA	1380	107	1487	25267	26754	676	978	207944	35491	230102	40087	270289	270189	8725909	5214766
2020-09-02 18:00:00	ITA	1437	109	1546	26271	27817	1063	1326	208201	35497	230504	41011	271615	271515	8828868	5280948
2020-09-03 18:00:00	ITA	1505	120	1625	27290	28915	1098	1397	208490	35507	230950	41962	273012	272912	8921658	5342150
2020-09-04 18:00:00	ITA	1607	121	1728	28371	30099	1184	1733	209027	35518	231587	43057	274745	274644	9034743	5414708
2020-09-05 18:00:00	ITA	1620	121	1741	29453	31194	1095	1695	209610	35534	232220	44118	276440	276338	9142401	5484345
